# Two anti-phase spatial modes and a candidate spatial-persistence regime transition of SARS-CoV-2 in Japan: a 159-week prefecture-level sentinel surveillance study

**DOI:** 10.64898/2026.05.24.26353972

**Authors:** Takashi Nakano, Daisuke Onozuka, Yoichi Ikeda, Kouhei Washiyama, Yoshihiro Takashima

**Affiliations:** Research Center for Nuclear Physics, The University of Osaka, Osaka, Japan; Center for Infectious Disease Education and Research (CiDER), The University of Osaka, Osaka, Japan; Center for Advanced Modalities and DDS (CAMaD), The University of Osaka, Osaka, Japan; Department of Post-Infectious Diseases Therapeutics, Graduate School of Medicine, The University of Osaka, Osaka, Japan

**Author notes:** **Corresponding author:** Takashi Nakano, Research Center for Nuclear Physics, The University of Osaka.

**Keywords:** COVID-19, SARS-CoV-2, spatial epidemiology, sentinel surveillance, Moran’s I, Shannon entropy, change-point detection, metapopulation dynamics, Japan, regime transition, endemic transition

## Abstract

**Background:** On 8 May 2023 the Japanese Ministry of Health, Labour and Welfare reclassified COVID-19 under the Infectious Disease Control Law from a designated infectious disease (with case-by-case reporting requirements comparable to those of a Category-2 disease) to a Category-5 (“Class-5”) notifiable disease, joining the same category as seasonal influenza and most other endemic respiratory infections. Under this regime, COVID-19 case counts are reported weekly from a nationwide network of sentinel medical facilities (initially approximately 5,000, reduced to approximately 3,000 following an April 2025 surveillance reform), and individual case reporting is no longer required. We aimed to characterize the spatial topology of COVID-19 epidemics under this sentinel-surveillance regime and to detect, in a data-driven manner, any structural change in epidemic dynamics over this period.

**Methods:** We analyzed weekly per-sentinel-facility COVID-19 case counts in all 47 prefectures of Japan from 2023-W17 to 2026-W19 (159 weeks). For each week we computed the Shannon pseudo-entropy *S* of the prefecture-share distribution and global, local, and time-lagged Moran’s *I* across a 92-edge contiguity-based adjacency matrix. To identify any structural change in a data-driven manner, we adopted a two-stage approach motivated by an empirical regularity established in §3: we first verified the wave-amplitude-invariant *entropy ceiling* (*S*_max ≥ 3.80 in all five pre-transition waves), then restricted change-point detection to the weeks after *S(t)* last attained this ceiling, applying PELT, CUSUM, and Bai–Perron sup-F within this restricted region. Seasonal structure was characterized by truncated Fourier regression with first-order autoregressive errors (Cochrane–Orcutt) over harmonic orders *K* ∈ {1, …, 6}; between-period comparisons used moving block bootstrap as the principal inferential statistic.

**Results:** The five epidemic waves during 2023–2025 followed a stereotyped spatial template in which *S(t)* traced a characteristic U-shape around each peak, with a wave-amplitude-invariant entropy ceiling reaching on average 99.4% of the theoretical maximum ln 47 (range 3.820– 3.836, SD 0.006). The last week in which *S(t)* attained this entropy ceiling was 2025-W42.

Restricting change-point detection to the 29 subsequent weeks, PELT and CUSUM localised the structural break to late 2025: PELT identified 2025-W48 (robust across penalty values ≥ σ^2^·ln(*n*) and across entropy-ceiling thresholds 3.78–3.82) and CUSUM peaked at 2025-W50 (*p* < 0.0001), placing the break within a two-week window centred on late November 2025. Bai– Perron sup-F peaked later at 2026-W02 (*p* = 0.062, with reduced power on *n* = 29). We adopted 2025-W48 as the principal change-point, defining 135 pre-transition weeks and 24 post-transition weeks. Two anti-phase spatial modes were identified in the pre-transition record: a summer-onset Okinawa-seeded Kyushu cascade (Mode A; annual peak epi week 26) and a winter-onset Tohoku-centred connected-cluster mode (Mode B; annual peak epi week 51), approximately 25 epi weeks out of phase. After the regime transition, this ceiling was not attained, and the spatial-persistence ratio *I*(τ = 8 wk)/*I*(0) shifted from a highly variable distribution centred near 0.27 (pre-transition, 125 weeks) to a tightly clustered distribution around 0.89 (post-transition, 24 weeks); the mean difference was 0.62 (95% bootstrap CI 0.32 to 0.90; moving block bootstrap *p* < 0.0001 across block lengths 1–12). The principal finding remained significant under autoregressive-augmented null models and was robust to adjacency-matrix choice, the April 2025 surveillance reform, harmonic order *K* ∈ {1, …, 6}, and Okinawa exclusion.

**Conclusions:** Data-driven analysis of 159 weeks of Japanese sentinel surveillance identifies a candidate spatial-persistence regime transition emerging in late November 2025, in which the spatial structure of weekly case shares persists for at least 8 weeks rather than dissipating as in pre-transition. The transition coincides with loss of the wave-amplitude-invariant entropy ceiling and with absence of the Mode A signature through the observed post-transition period. The recent uptick in Okinawa case shares (continuing through 2026-W19) leaves open whether the Mode A signature is structurally suppressed or merely deferred; observation through summer 2026 is required to distinguish a sustained shift from a transient anomaly.
