## Supplementary adjacency edge list for "Two anti-phase spatial modes and a candidate spatial-persistence regime transition of SARS-CoV-2 in Japan: a 159-week prefecture-level sentinel surveillance study"

Prefecture A	Prefecture B
Hokkaido	Aomori
Aomori	Iwate
Aomori	Akita
Iwate	Miyagi
Iwate	Akita
Miyagi	Akita
Miyagi	Yamagata
Miyagi	Fukushima
Akita	Yamagata
Yamagata	Fukushima
Yamagata	Niigata
Fukushima	Ibaraki
Fukushima	Tochigi
Fukushima	Gunma
Fukushima	Niigata
Ibaraki	Tochigi
Ibaraki	Saitama
Ibaraki	Chiba
Tochigi	Gunma
Tochigi	Saitama
Gunma	Saitama
Gunma	Niigata
Gunma	Nagano
Saitama	Chiba
Saitama	Tokyo
Saitama	Yamanashi
Saitama	Nagano
Chiba	Tokyo
Tokyo	Kanagawa
Tokyo	Yamanashi
Kanagawa	Yamanashi
Kanagawa	Shizuoka
Niigata	Toyama
Niigata	Nagano
Toyama	Ishikawa
Toyama	Nagano
Toyama	Gifu
Ishikawa	Fukui
Ishikawa	Gifu
Fukui	Gifu
Fukui	Shiga
Fukui	Kyoto
Yamanashi	Nagano
Yamanashi	Shizuoka
Nagano	Gifu
Nagano	Shizuoka
Nagano	Aichi
Gifu	Aichi
Gifu	Mie
Gifu	Shiga
Shizuoka	Aichi
Aichi	Mie
Mie	Shiga
Mie	Kyoto
Mie	Nara
Mie	Wakayama
Shiga	Kyoto
Kyoto	Osaka
Kyoto	Hyogo
Kyoto	Nara
Osaka	Hyogo
Osaka	Nara
Osaka	Wakayama
Hyogo	Tottori
Hyogo	Okayama
Hyogo	Tokushima
Nara	Wakayama
Tottori	Shimane
Tottori	Okayama
Tottori	Hiroshima
Shimane	Hiroshima
Shimane	Yamaguchi
Okayama	Hiroshima
Okayama	Kagawa
Hiroshima	Yamaguchi
Hiroshima	Ehime
Yamaguchi	Fukuoka
Tokushima	Kagawa
Tokushima	Ehime
Tokushima	Kochi
Kagawa	Ehime
Ehime	Kochi
Fukuoka	Saga
Fukuoka	Kumamoto
Fukuoka	Oita
Saga	Nagasaki
Kumamoto	Oita
Kumamoto	Miyazaki
Kumamoto	Kagoshima
Oita	Miyazaki
Miyazaki	Kagoshima
Kagoshima	Okinawa
